# Artificial intelligence applications for dementia: A systematic review for clinical research

**DOI:** 10.1101/2025.08.22.25333992

**Authors:** Sergio Altares-López, Boris-Stephan Rauchmann

## Abstract

Artificial intelligence and emerging technologies are driving a transformative shift in society, particularly in the healthcare sector, where they enhance diagnostic accuracy, enable personalized treatment approaches, and improve patient monitoring. This systematic review presents a comprehensive analysis of current AI applications specifically emphasizing on dementia. We also address the primary challenges associated with the integration and widespread adoption of AI technologies, including issues related to data integration, model interpretability, regulatory barriers, and ethical concerns surrounding patient data privacy. Finally, we examine the future directions of AI in the diagnosis and treatment of dementia diseases, focusing on innovations in brain imaging, neuromodulation, and real-time monitoring technologies.
