## Supplementary material for "Artificial intelligence applications for dementia: A systematic review for clinical research": Data Extraction

### Sheet: Sheet1
Title of the Article	Authors	Year	Extracted information
Health insurance portability and accountability act. HIPAA		1996	Regulation
EU - GDPR Data Regulation		2016	Regulation
Iso/iec 27701:2019 - Privacy information management		2019	Regulation
EU - AI Act		2024	Regulation
Socio-demographic, lifestyle and neuropsychological risk factors on alzheimer’s disease, in: 2021 IEEE International Conference on Bioinformatics and Biomedicine (BIBM), IEEE	Ahmed, T., Zhang, P., Kumar, K	2021	Applications: Diagnosis
Explainability in cnn based deep learning models for medical image classification, in: 2024 International Conference on Intelligent Systems and Computer Vision (ISCV), IEEE	Alami, A., Boumhidi, J., Chakir, L	2024	AI Approach: Deep Learning (CNN/Transformer); Application: Diagnosis/Classification
An explainable machine learning approach for alzheimer’s disease classification	Alatrany, A.S., Khan, W., Hussain, A., Kolivand, H., Al-Jumeily, D	2024	AI Approach: Interpretability; Application: Diagnosis/Classification
Navigating the doctor-patient-ai relationship-a mixed- methods study of physician attitudes toward artificial intelligence in primary care	Allen, M.R., Webb, S., Mandvi, A., Frieden, M., Tai-Seale, M., Kallenberg, G	2024	Applications: Trustworthy AI
Csf biomarkers for alzheimer s disease diagnosis	Anoop, A., Singh, P.K., Jacob, R.S., Maji, S.K	2010	Modality: Biomarkers/Genetics; Application: Diagnosis/Classification, Biomarker Discovery
A novel alzheimer’s disease detection approach using gan-based brain slice image enhancement	Bai, T., Du, M., Zhang, L., Ren, L., Ruan, L., Yang, Y., Qian, G., Meng, Z., Zhao, L., Deen, M.J	2022	Modality: Imaging; AI Approach: Generative (GAN); Application: Diagnosis/Classification
A multimodal deep learning approach for automated detection and characterization of distinctly salient features of alzheimers disease, in: 2023 IEEE 20th International Symposium on Biomedical Imaging (ISBI), IEEE	Batta, I., Abrol, A., Calhoun, V	2023	Modality: Imaging, Multimodal; Application: Diagnosis/Classification
Explainable machine learning with pairwise interactions for predicting conversion from mild cognitive impairment to alzheimer’s disease utilizing multi-modalities data	Cai, J., Hu, W., Ma, J., Si, A., Chen, S., Gong, L., Zhang, Y., Yan, H., Chen, F., Initiative, A.D.N	2023	Modality: Imaging, Multimodal; Application: Prognosis/Prediction/ Explainability
Exploring multi-task learning and data augmentation in dementia detection with self-supervised pretrained models, in: Proc	Chen, M., Miao, C., Ma, J., Wang, S., Xiao, J	2023	Modality: Imaging; Application: Diagnosis/Classification
Medblip: Bootstrapping language-image pre-training from 3d medical images and texts, in: Proceedings of the Asian Conference on Computer Vision, pp	Chen, Q., Hong, Y	2024	Modality: Text/Clinical Data; AI Approach: SSL
Med3d: Transfer learning for 3d medical image analysis	Chen, S., Ma, K., Zheng, Y	2019	Modality: Imaginig, AI Approach: 3DCNN
Leveraging multimodal models for enhanced neuroimaging diagnostics in alzheimer’s disease, in: 2024 IEEE International Conference on Big Data (BigData), IEEE	Chiumento, F., Liu, M	2024	Modality: Multimodal; Application: Diagnosis/Classification
Longitudinal analysis for alzheimer’s disease diagnosis using rnn, in: 2018 IEEE 15th international symposium on biomedical imaging (ISBI 2018), IEEE	Cui, R., Liu, M., Li, G	2018	AI Approach: Sequential Models (RNN/LSTM); Application: Diagnosis/Classification, Monitoring/Longitudinal
Drug repurposing for alzheimer’s disease and other neurodegenerative disorders	Cummings, J.L., Zhou, Y., Van Stone, A., Cammann, D., Tonegawa-Kuji, R., Fonseca, J., Cheng, F	2025	Application: Treatment/Drug Discovery
Ad-autogpt: An autonomous gpt for alzheimer’s disease infodemiology	Dai, H., Li, Y., Liu, Z., Zhao, L., Wu, Z., Song, S., Ye, S., Zhu, D., Li, X., Li, S., et al	2025	Modality: Text/Clinical Data; AI Approach: Language Models (LLM/NLP)
Population-based validation results from the drug repurposing for effective alzheimer’s medicines (dream) study	Desai, R.J., Varma, V.R., Mahesri, M., Lee, S.B., Freedman, A., Gerhard, T., Segal, J., Vine, S., Ritchey, M.B.E., Horton, D.B., et al	2025	Modality: Imaging; Application: Treatment/Drug Discovery
Early detection of alzheimer’s disease with blood plasma proteins using support vector machines	Eke, C.S., Jammeh, E., Li, X., Carroll, C., Pearson, S., Ifeachor, E	2020	Modality: Imaging, Biomarkers/Genetics; AI Approach: Classical ML; Application: Diagnosis/Classification
Artificial intelligence framework identifies candidate targets for drug repurposing in alzheimer’s disease	Fang, J., Zhang, P., Wang, Q., Chiang, C.W., Zhou, Y., Hou, Y., Xu, J., Chen, R., Zhang, B., Lewis, S.J., et al	2022	Application: Treatment/Drug Discovery
A deep cnn based multi-class classification of alzheimer’s disease using mri, in: 2017 IEEE International Conference on Imaging systems and techniques (IST), IEEE	Farooq, A., Anwar, S., Awais, M., Rehman, S	2017	Modality: Imaging; AI Approach: Deep Learning (CNN/Transformer); Application: Diagnosis/Classification
Large language models improve alzheimer’s disease diagnosis using multi-modality data, in: 2023 IEEE International Conference on Medical Artificial Intelligence (MedAI), IEEE	Feng, Y., Xu, X., Zhuang, Y., Zhang, M	2023	Modality: Text/Clinical Data, Multimodal; Application: Diagnosis/Classification
Combining convolution neural networks with long-short term memory layers to predict parkinson’s disease progression	Frasca, M., Torre, D.L., Pravettoni, G., Cutica, I	2025	Modality: Imaging; AI Approach: Deep Learning (CNN/Transformer); Application: Prognosis/Prediction
Classification of alzheimer’s disease with and without imagery using gradient boosted machines and resnet-50	Fulton, L.V., Dolezel, D., Harrop, J., Yan, Y., Fulton, C.P	2019	AI Approach: Deep Learning (CNN/Transformer); Application: Diagnosis/Classification
Ad-net: Age-adjust neural network for improved mci to ad conversion prediction	Gao, F., Yoon, H., Xu, Y., Goradia, D., Luo, J., Wu, T., Su, Y., Initiative, A.D.N., et al	2020	Modality: Imaging; Application: Prognosis/Prediction
Explainable artificial intelligence (xai) on neurogenerative diseases, in: AI and Neuro-Degenerative Diseases: Insights and Solutions	Gaur, L., Gaur, D	2024	Application: Explainability
Apoe and alzheimer disease: a major gene with semi-dominant inheritance	Genin, E., Hannequin, D., Wallon, D., Sleegers, K., Hiltunen, M., Combarros, O., Bullido, M.J., Engelborghs, S., De Deyn, P., Berr, C., et al	2011	Modality: Biomarkers/Genetics
In silico molecular docking analysis of karanjin against alzheimer’s and parkinson’s diseases as a potential natural lead molecule for new drug design, development and therapy	Gnanaraj, C., Sekar, M., Fuloria, S., Swain, S.S., Gan, S.H., Chidambaram, K., Rani, N.N.I.M., Balan, T., Stephenie, S., Lum, P.T., et al	2022	Application: Treatment/Drug Discovery
A simple self-supervised learning framework with patch-based data augmentation in diagnosis of alzheimer’s disease	Gong, H., Wang, Z., Huang, S., Wang, J	2024	Application: Diagnosis/Classification
A multilayered framework for diagnosis and classification of alzheimer’s disease using transfer learned alexnet and lstm	Goyal, P., Rani, R., Singh, K	2024	AI Approach: Sequential Models (RNN/LSTM); Application: Diagnosis/Classification
Contrastive self-supervised learning for neurodegenerative disorder classification	Gryshchuk, V., Singh, D., Teipel, S., Dyrba, M., ADNI, AIBL, F.s.g	2025	Application: Diagnosis/Classification
Cd-tron: Leveraging large clinical language model for early detection of cognitive decline from electronic health records	Guan, H., Novoa-Laurentiev, J., Zhou, L	2025	Modality: Imaging, Text/Clinical Data; Application: Diagnosis/Classification
Vision transformers for the prediction of mild cognitive impairment to alzheimer’s disease progression using mid-sagittal smri	Hoang, G.M., Kim, U.H., Kim, J.G	2023	Modality: Imaging; AI Approach: Deep Learning (CNN/Transformer); Application: Prognosis/Prediction
Long short-term memory	Hochreiter, S., Schmidhuber, J	1997	AI Approach: LSTM/RNN; Application: Prediction
Tabpfn: A transformer that solves small tabular classification problems in a second	Hollmann, N., Müller, S., Eggensperger, K., Hutter, F	2022	AI Approach: Deep Learning (CNN/Transformer); Application: Diagnosis/Classification
Predicting alzheimer’s disease using lstm	Hong, X., Lin, R., Yang, C., Zeng, N., Cai, C., Gou, J., Yang, J	2019	Modality: Imaging; AI Approach: Sequential Models (RNN/LSTM); Application: Prognosis/Prediction
Clinicalbert: Modeling clinical notes and predicting hospital readmission.	Huang, K., Altosaar, J., Ranganath, R.	2019	Modality: Text/Clinical Data; AI Approach: Language Models (LLM/NLP)
Diagnosis of alzheimer’s disease via multi-modality 3d	Huang, Y., Xu, J., Zhou, Y., Tong, T., Zhuang, X., (ADNI), A.D.N.I.	2019	Modality: Imaging, Multimodal; Application: Prognosis/Prediction
Neural biomarker diagnosis and prediction to mild cognitive impairment and alzheimer’s disease using eeg technology	Jiao, B., Li, R., Zhou, H., Qing, K., Liu, H., Pan, H., Lei, Y., Fu, W., Wang, X., Xiao, X., et al	2023	convolutional neural network.
The global landscape of ai ethics guidelines	Jobin, A., Ienca, M., Vayena, E	2019	Applications: Reulation and Ethics
Drugs repurposing in the experimental models of alzheimer’s disease	Joodi, S.A., Ibrahim, W.W., Khattab, M.M	2025	Application: Treatment/Drug Discovery
Vitad: Leveraging modified vision transformer for alzheimer’s disease multi-stage classification from brain mri scans	Joy, M.A.M., Nasrin, S., Siddiqua, A., Farid, D.M	2025	Modality: Imaging; AI Approach: Deep Learning (CNN/Transformer); Application: Diagnosis/Classification
Next-generation agentic ai for transforming healthcare	Karunanayake, N	2025	AI Approach: Agentia AI; Application: Decision making
An approach for xai visualizations for explainability of alzheimer’s detection, in: 2024 2nd International Conference on Networking, Embedded and Wireless Systems (ICNEWS), IEEE	Khanapur, S., Bharadwaj, C.B., Bhardwaj, R., Nayak, J.S	2024	Modality: Imaging; Application: Diagnosis/Classification
Dementia prediction with multimodal clinical and imaging data	Kubi, N.N.B.A., Nazir, S	2025	Modality: Imaging, Multimodal; Application: Prognosis/Prediction
Edcnns: Federated learning enabled evolutionary deep convolutional neural network for alzheimer disease detection	Lakhan, A., Grønli, T.M., Muhammad, G., Tiwari, P	2023	Modality: Imaging; AI Approach: Deep Learning (CNN/Transformer); Application: Diagnosis/Classification
Biobert: a pre-trained biomedical language representation model for biomedical text mining	Lee, J., Yoon, W., Kim, S., Kim, D., Kim, S., So, C.H., Kang, J	2020	Modality: Text/Clinical Data; AI Approach: Language Models (LLM/NLP)
Artificial intelligence for eeg extraction, in: 2024 International Conference on Consumer Electronics-Taiwan (ICCE-Taiwan), IEEE	Leong, W.Y., Leong, Y.Z., San Leong, W	2024	Modality: Imaging, EEG/MEG
Deepdrug: An expert-led domain-specific ai-driven drug-repurposing mechanism for selecting the lead combination of drugs for alzheimer’s disease	Li, V.O., Han, Y., Kaistha, T., Zhang, Q., Downey, J., Gozes, I., Lam, J.C	2024	Modality: Imaging; Application: Treatment/Drug Discovery
Diamond: Dementia diagnosis with multi-modal vision transformers using mri and pet, in: 2025 IEEE/CVF Winter Conference on Applications of Computer Vision (WACV), IEEE	Li, Y., Ghahremani, M., Wally, Y., Wachinger, C	2025	Modality: Imaging, Multimodal; AI Approach: Deep Learning (CNN/Transformer); Application: Diagnosis/Classification
Quantum machine learning for drowsiness detection with eeg signals	Lins, I.D., Araújo, L.M.M., Maior, C.B.S., da Silva Ramos, P.M., das Chagas Moura, M.J., Ferreira-Martins, A.J., Chaves, R., Canabarro, A	2024	Modality: Imaging, EEG/MEG; Application: Diagnosis/Classification
Simcmc: A simple compact multi-view contrastive framework for self-supervised early alzheimer’s disease diagnosis	Liu, H., Shi, L., Gao, Y., Shi, Y., Xu, J., Zhang, Y., Wang, Q	2025	Modality: Imaging; Application: Diagnosis/Classification
Discovery of potential drug targeting key genes in alzheimer’s disease: insights from transcriptome analysis and molecular docking	Liu, H., Yang, H., You, M., Zhang, S., Huang, S., Tan, X., Liu, Q., Jiang, C., Xie, L	2024	Modality: Text/Clinical Data; Application: Biomarker Discovery, Treatment/Drug Discovery
Artificial intelligence for predicting progression	Manda, V.K	2025	Modality: Imaging; Application: Prognosis/Prediction
Screening techniques for drug discovery in alzheimer’s disease	Maniam, S., Maniam, S	2024	Application: Biomarker Discovery, Treatment/Drug Discovery
Csf biomarkers and incipient alzheimer disease in patients with mild cognitive impairment	Mattsson, N., Zetterberg, H., Hansson, O., Andreasen, N., Parnetti, L., Jonsson, M., Herukka, S.K., Van der Flier, W.M., Blankenstein, M.A., Ewers, M., et al	2009	Modality: Biomarkers/Genetics; Application: Biomarker Discovery
Implementing a tridimensional diagnostic framework for personalized medicine in neurodegenerative diseases	Menendez-Gonzalez, M	2025	Application: Diagnosis/Classification
Mmtfn: Multi-modal multi-scale transformer fusion network for alzheimer’s disease diagnosis	Miao, S., Xu, Q., Li, W., Yang, C., Sheng, B., Liu, F., Bezabih, T.T., Yu, X	2024	Modality: Multimodal; AI Approach: Deep Learning (CNN/Transformer); Application: Diagnosis/Classification
Gan-alz: Synthetic data generation for multiclass alzheimer’s classification	Nair, R.R., Babu, T., Ramasamy, G., Singh, T., Yuan, X	2024	AI Approach: Generative (GAN); Application: Diagnosis/Classification
Estimation of the global prevalence of dementia in 2019 and forecasted prevalence in 2050: an analysis for the global burden of disease study 2019	Nichols, E., Steinmetz, J.D., Vollset, S.E., Fukutaki, K., Chalek, J., Abd-Allah, F., Abdoli, A., Abualhasan, A., Abu-Gharbieh, E., Akram, T.T., et al	2022	Dementia Context
Vascular risk factors and neurodegeneration in ageing related dementias: Alzheimer’s disease and vascular dementia	O. Akinyemi, R., B. Mukaetova-Ladinska, E., Attems, J., Ihara, M., N. Kalaria, R	2013	Modality: Imaging
Learn-explain-reinforce: counterfactual reasoning and its guidance to reinforce an alzheimer’s disease diagnosis model	Oh, K., Yoon, J.S., Suk, H.I	2022	Modality: Imaging; Application: Diagnosis/Classification
Regulatory considerations on artificial intelligence for health	Organization, W.H	2023	Regulations and Ethics
Renewal: Repurposing study to find new compounds with activity for lewy body dementia—an international delphi consensus	O’Brien, J.T., Chouliaras, L., Sultana, J., Taylor, J.P., Ballard, C	2022	Application: Treatment/Drug Discovery
Case studies and real-world application of deep generative models in alzheimer’s research	Pandey, M.K., Pal, T.L., Gupta, P	2025	Modality: Biomarkers/Genetics; AI Approach: Generative AI; Application: Biomarker Discovery
Integrating artificial intelligence and big data in pharmaceutical development: Ethical considerations and legislative	Pedraza, D.H., Poch, A.,		Regulation and Ethics
Global and regional spending on dementia care from 2000–2019 and expected future health spending scenarios from 2020–2050: An economic modelling exercise.	Pedroza, P., Miller-Petrie, M.K., Chen, C., Chakrabarti, S., Chapin, A., Hay, S., Tsakalos, G., Wimo, A., Dieleman, J.L.,	2022	Dementia Context
Analysis of clinical, genetic, and demographic data for prediction of alzheimer’s disease with machine learning	Petreska, A., Nikolovski, S., Novotni, G., Ristevski, B	2024	Modality: Imaging, Biomarkers/Genetics; AI Approach: Graph Neural Networks; Application: Prognosis/Prediction
Dietary habits, lifestyle factors and neurodegenerative diseases	Popa-Wagner, A., Dumitrascu, D.I., Capitanescu, B., Petcu, E.B., Surugiu, R., Fang, W.H., Dumbrava, D.A	2020	Application: Diagnosis/Classification
Autoencoder with salp optimisation technique for exploring snp-snp interactions in alzheimer’s disease	Priya, S., Manavalan, R	2025	Modality: Imaging
Multimodal deep learning for alzheimer’s disease dementia assessment	Qiu, S., Miller, M.I., Joshi, P.S., Lee, J.C., Xue, C., Ni, Y., Wang, Y., De Anda-Duran, I., Hwang, P.H., Cramer, J.A., et al	2022	Modality: Multimodal
Artificial intelligence for drug discovery and development in alzheimer’s disease	Qiu, Y., Cheng, F	2024	Application: Biomarker Discovery, Treatment/Drug Discovery
Exploring convolutional neural network architectures for eeg feature extraction	Rakhmatulin, I., Dao, M.S., Nassibi, A., Mandic, D	2024	Modality: Imaging, EEG/MEG; AI Approach: Deep Learning (CNN/Transformer)
Artificial intelligence in drug discovery and repurposing for neurodegenerative disorders, in: Integrating Neuroimaging, Computational Neuroscience, and Artificial Intelligence	Raza, M.L., Abbas, M.K	2025	Application: Biomarker Discovery, Treatment/Drug Discovery
The future of digital health with federated learning	Rieke, N., Hancox, J., Li, W., Milletari, F., Roth, H.R., Albarqouni, S., Bakas, S., Galtier, M.N., Landman, B.A., Maier-Hein, K., et al	2020	AI Approach: Federated learning; Applications: Data Protection
Duration of preclinical, prodromal, and dementia stages of alzheimer’s disease in relation to age, sex, and apoe genotype.	Vermunt, L., Sikkes, S.A., Van Den Hout, A., Handels, R., Bos, I., Van Der Flier, W.M., Kern, S., Ousset, P.J., Maruff, P., Skoog, I., et al.,	2019	Modality: Biomarkers/Genetics; Applications: Diagnosis
The optimization of a natural language processing approach for the automatic detection of alzheimer’s disease using gpt embeddings	Runde, B.S., Alapati, A., Bazan, N.G	2024	Modality: Imaging, Text/Clinical Data; AI Approach: Language Models (LLM/NLP); Application: Diagnosis/Classification
Deep convolutional generative adversarial network for alzheimer’s disease classification using positron emission tomography (pet) and synthetic data augmentation	Sajjad, M., Ramzan, F., Khan, M.U.G., Rehman, A., Kolivand, M., Fati, S.M., Bahaj, S.A	2021	Modality: Imaging; AI Approach: Deep Learning (CNN/Transformer), Generative (GAN), Graph Neural Networks; Application: Diagnosis/Classification
A cnn model: earlier diagnosis and classification of alzheimer disease using mri, in: 2020 International Conference on Smart Electronics and Communication (ICOSEC), IEEE	Salehi, A.W., Baglat, P., Sharma, B.B., Gupta, G., Upadhya, A	2020	Modality: Imaging; AI Approach: Deep Learning (CNN/Transformer); Application: Diagnosis/Classification
Explainable boosting machine for predicting alzheimer’s disease from mri hippocampal subfields, in: International Conference on Brain Informatics, Springer	Sarica, A., Quattrone, A., Quattrone, A	2021	Modality: Imaging; Application: Prognosis/Prediction; Interpretability
Deepad: Alzheimer’s disease classification via deep convolutional neural networks using mri and fmri	Sarraf, S., DeSouza, D.D., Anderson, J., Tofighi, G., Initiativ, A.D.N	2016	Modality: Imaging; AI Approach: Deep Learning (CNN/Transformer); Application: Diagnosis/Classification
Ovitad: Optimized vision transformer to predict various stages of alzheimer’s disease using resting-state fmri and structural mri data	Sarraf, S., Sarraf, A., DeSouza, D.D., Anderson, J.A., Kabia, M., Initiative, A.D.N	2023	Modality: Imaging; AI Approach: Deep Learning (CNN/Transformer); Application: Prognosis/Prediction
Alzheimer’s stage progression modeling using graph neural network and mri biomarkers	Shankar, V.G., Sisodia, D.S., Chandrakar, P	2025	Modality: Imaging, Biomarkers/Genetics; AI Approach: Graph Neural Networks; Application: Prognosis/Prediction, Biomarker Discovery
Discovering alzheimer genetic biomarkers using bayesian networks	Sherif, F.F., Zayed, N., Fakhr, M	2015	Modality: Biomarkers/Genetics; Application: Biomarker Discovery
Dynamic explainability in ai for neurological disorders: An adaptive model for transparent decision-making in alzheimer’s disease diagnosis, in: 2024 IEEE 13th International Conference on Communication Systems and Network Technologies (CSNT), IEEE	Shukla, A., Upadhyay, S., Bachan, P.R., Bera, U.N., Kshirsagar, R., Nathani, N	2024	Application: Diagnosis/Classification
Ai-based mining of biomedical literature: Applications for drug repurposing for the treatment of dementia	Sikirzhytskaya, A., Tyagin, I., Sutton, S.S., Wyatt, M.D., Safro, I., Shtutman, M	2024	Application: Treatment/Drug Discovery
Prediction of alzheimer’s disease progression using longitudinal brain mri data and gans, in: 2023 International Conference on Artificial Intelligence for Innovations in Healthcare Industries (ICAIIHI), IEEE	Singh, K.U., More, A., Verma, R., kumar Jain, D., Somasekar, J., Pandey, S.K	2023	Modality: Imaging; AI Approach: Generative (GAN); Application: Prognosis/Prediction, Monitoring/Longitudinal
Diagnostic classification and biomarker identification of alzheimer’s disease with random forest algorithm	Song, M., Jung, H., Lee, S., Kim, D., Ahn, M	2021	Modality: Biomarkers/Genetics; AI Approach: Classical ML; Application: Diagnosis/Classification, Biomarker Discovery
A multi-modal convolutional neural network framework for the prediction of alzheimer’s disease, in: 2018 40th annual international conference of the IEEE engineering in medicine and biology society (EMBC), IEEE	Spasov, S.E., Passamonti, L., Duggento, A., Lio, P., Toschi, N	2018	Modality: Imaging, Multimodal; AI Approach: Deep Learning (CNN/Transformer); Application: Prognosis/Prediction
Integrating omics data and machine learning techniques for precision detection of oral squamous cell carcinoma: evaluating single biomarkers	Sun, Y., Cheng, G., Wei, D., Luo, J., Liu, J	2024	Modality: Imaging, Biomarkers/Genetics; Application: Diagnosis/Classification, Biomarker Discovery
Ai and the evolution of personalized medicine in pharmacogenomics	Taherdoost, H., Ghofrani, A	2024	Modality: Biomarkers/Genetics
Interpretability of machine learning methods applied to neuroimaging	Thibeau-Sutre, E., Collin, S., Burgos, N., Colliot, O	2023	Modalitu: Text Clinical Data; AI Approach: LLMs
Large language models in medicine	Thirunavukarasu, A.J., Ting, D.S.J., Elangovan, K., Gutierrez, L., Tan, T.F., Ting, D.S.W	2023	Modality: Text/Clinical Data
Predicting dementia in parkinson’s disease on a small tabular dataset using hybrid lightgbm–tabpfn and shap	Tran, V.Q., Byeon, H	2024	Modality: Imaging; AI Approach: Classical ML; Application: Prognosis/Prediction
Unveiling the decision making process in alzheimer’s disease diagnosis: A case-based counterfactual methodology for explainable deep learning	Valoor, A., Gangadharan, G	2025	Modality: Imaging; Application: Diagnosis/Classification
Lecanemab in early alzheimer’s disease	Van Dyck, C.H., Swanson, C.J., Aisen, P., Bateman, R.J., Chen, C., Gee, M., Kanekiyo, M., Li, D., Reyderman, L., Cohen, S., et al	2023	Application: Treatment/Drug Discovery
Multimodal deep learning models for early detection of alzheimer’s disease stage	Venugopalan, J., Tong, L., Hassanzadeh, H.R., Wang, M.D	2021	Modality: Imaging, Multimodal; Application: Diagnosis/Classification
Revolutionizing the early detection of alzheimer’s disease through non-invasive biomarkers: the role of artificial intelligence and deep learning	Vrahatis, A.G., Skolariki, K., Krokidis, M.G., Lazaros, K., Exarchos, T.P., Vlamos, P	2023	Modality: Imaging, Biomarkers/Genetics; Application: Diagnosis/Classification, Biomarker Discovery
Super-resolution application of generative adversarial network on brain time-of-flight mr angiography: image quality and diagnostic utility evaluation	Wicaksono, K.P., Fujimoto, K., Fushimi, Y., Sakata, A., Okuchi, S., Hinoda, T., Nakajima, S., Yamao, Y., Yoshida, K., Miyake, K.K., et al	2023	AI Approach: Generative (GAN), Graph Neural Networks; Application: Diagnosis/Classification
The worldwide costs of dementia in 2019	Wimo, A., Seeher, K., Cataldi, R., Cyhlarova, E., Dielemann, J.L., Frisell, O., Guerchet, M., Jönsson, L., Malaha, A.K., Nichols, E., et al.	2023	Dementia Context
Ethics and governance of artificial intelligence for health: Who guidance	World Health Organization	2021	Applications: Ethics
Molecular mechanism of epimedium in the treatment of vascular dementia based on network pharmacology and molecular docking	Xie, C., Tang, H., Liu, G., Li, C	2022	Application: Treatment/Drug Discovery
Cnn and swin-transformer based efficient model for alzheimer’s disease diagnosis with smri	Xin, J., Wang, A., Guo, R., Liu, W., Tang, X	2023	Modality: Imaging; AI Approach: Deep Learning (CNN/Transformer); Application: Diagnosis/Classification
Advit: Vision transformer on multi-modality pet images for alzheimer disease diagnosis, in: 2022 IEEE 19th International Symposium on Biomedical Imaging (ISBI), IEEE	Xing, X., Liang, G., Zhang, Y., Khanal, S., Lin, A.L., Jacobs, N	2022	Modality: Imaging, Multimodal; AI Approach: Deep Learning (CNN/Transformer); Application: Diagnosis/Classification
Ai-based differential diagnosis of dementia etiologies on multimodal data	Xue, C., Kowshik, S.S., Lteif, D., Puducheri, S., Jasodanand, V.H., Zhou, O.T., Walia, A.S., Guney, O.B., Zhang, J.D., Pham, S.T., et al	2024	Modality: Multimodal; Application: Diagnosis/Classification
Ai-driven precision medicine: Revolutionizing personalized treatment plans	Yogeshappa, V.G	2024	Applications: Personalized medicine
Agentic large language models for healthcare: Current progress and future opportunities	Yuan, H	2025	Modality: Text/Clinical Data
A multiclass extreme gradient boosting model for evaluation of transcriptomic biomarkers in alzheimer’s disease prediction	Zhang, Y., Shen, S., Li, X., Wang, S., Xiao, Z., Cheng, J., Li, R	2024	Modality: Imaging, Biomarkers/Genetics, Text/Clinical Data; AI Approach: Classical ML; Application: Prognosis/Prediction, Biomarker Discovery
Tripartite-gan: Synthesizing liver contrast-enhanced mri to improve tumor detection	Zhao, J., Li, D., Kassam, Z., Howey, J., Chong, J., Chen, B., Li, S.	2020	Modality: Imaginig, Applications: Improved MRI Analysis
